# Distinct microRNA expression signatures of primary and secondary central nervous system lymphomas

**DOI:** 10.1101/2021.02.05.21249862

**Authors:** Endre Sebestyén, Ákos Nagy, Dóra Marosvári, Hajnalka Rajnai, Béla Kajtár, Beáta Deák, András Matolcsy, Sebastian Brandner, James Storhoff, Ning Chen, Attila G. Bagó, Csaba Bödör, Lilla Reiniger

## Abstract

Central nervous system (CNS) lymphoma is a rare and aggressive non-Hodgkin lymphoma that might arise in the CNS (primary CNS lymphoma, PCNSL) or disseminates from a systemic lymphoma to the CNS (secondary CNS lymphoma, SCNSL). Dysregulated expression of microRNAs (miRNAs) is associated with various pathological processes and miRNA expression patterns may have diagnostic, prognostic and therapeutic implications. However, miRNA expression is understudied in CNS lymphomas. Here, we performed expression analysis of 798 miRNAs in 73 CNS lymphoma samples using the NanoString platform, followed by a detailed statistical analysis to identify potential novel biomarkers characterizing subgroups and to examine differences based on their primary and secondary nature, molecular subtype, mutational patterns and survival. We describe the general expression patterns of miRNAs across CNS lymphoma samples and identified 31 differentially expressed miRNAs between primary and secondary groups. Additionally, we identified 7 more miRNAs associated with a molecular subtype and 25 associated with mutation status. Using unsupervised clustering methods, we defined a small but distinct primary CNS lymphoma subgroup, with characteristically different expression patterns compared to the rest of the cases. Finally, we identified differentially regulated pathways in the above comparisons and assessed the utility of miRNA expression patterns in predicting survival. Our study identifies a novel CNS lymphoma subgroup defined by distinct miRNAs, proves the importance of specific miRNAs and pathways in their pathogenesis, and provides the basis for future research.
