## Supplementary file 4 for "Distinct microRNA expression signatures of primary and secondary central nervous system lymphomas"

### Sheet: Sheet1
sample_id	Binary cluster PCNSL + SCNSL	Binary cluster PCNSL only	Kmeans cluster PCNSL + SCNSL	Kmeans cluster PCNSL only	Present in clusters
sample_26	no	no	yes	yes	2
sample_30	no	no	yes	yes	2
sample_33	no	yes	yes	yes	3
sample_34	yes	yes	no	no	2
sample_35	yes	yes	no	no	2
sample_36	yes	yes	yes	yes	4
sample_41	no	no	yes	yes	2
sample_51	yes	yes	yes	yes	4
sample_53	yes	yes	yes	yes	4
sample_68	yes	yes	yes	yes	4
sample_84	no	no	yes	yes	2
sample_86	yes	yes	yes	yes	4
sample_90	yes	yes	no	no	2
Cluster size	8	9	10	10
