## Supplementary file 5 for "Distinct microRNA expression signatures of primary and secondary central nervous system lymphomas"

### Sheet: Sheet1
mirna_id	Big_exp	Small_exp	Big_noexp	Small_noexp	fisher_p	fisher_odds	fisher_fdr
hsa-miR-93-5p	61	0	4	8	3.68245e-08	Inf	2.876e-05
hsa-miR-181a-5p	63	1	2	7	1.72071e-07	164.128	6.71937e-05
hsa-let-7d-5p	56	0	9	8	1.80849e-06	Inf	0.000470811
hsa-let-7g-5p	65	3	0	5	3.72828e-06	Inf	0.000727947
hsa-miR-29a-3p	54	0	11	8	5.62277e-06	Inf	0.000878277
hsa-let-7i-5p	59	1	6	7	7.75525e-06	60.9788	0.00100947
hsa-miR-15a-5p	62	2	3	6	1.27701e-05	52.7814	0.00142478
hsa-miR-25-3p	58	1	7	7	1.52871e-05	52.1964	0.0014924
hsa-miR-126-3p	49	0	16	8	5.47139e-05	Inf	0.00427315
hsa-miR-20a-5p+hsa-miR-20b-5p	56	1	9	7	4.94676e-05	40.0606	0.00427315
hsa-miR-15b-5p	63	3	2	5	7.26106e-05	44.9494	0.00515535
hsa-miR-222-3p	52	1	13	7	0.000315019	26.3913	0.0205025
hsa-miR-106a-5p+hsa-miR-17-5p	43	0	22	8	0.000435417	Inf	0.0259381
hsa-miR-223-3p	51	1	14	7	0.00046496	24.1316	0.0259381
hsa-let-7a-5p	63	4	2	4	0.000876858	27.9618	0.0370103
hsa-miR-191-5p	63	4	2	4	0.000876858	27.9618	0.0370103
hsa-miR-199a-3p+hsa-miR-199b-3p	41	0	24	8	0.000782488	Inf	0.0370103
hsa-miR-23a-3p	65	5	0	3	0.000900379	Inf	0.0370103
hsa-miR-29b-3p	65	5	0	3	0.000900379	Inf	0.0370103
