## Supplementary file 7 for "Distinct microRNA expression signatures of primary and secondary central nervous system lymphomas"

### Sheet: Sheet1
mirna_id	pval	FDR	n0	n1	category
hsa-miR-4488	0.000357664	0.0221752	56	7	PCNSL + SCNSL
hsa-miR-376a-3p	0.0177657	0.550736	56	7	PCNSL + SCNSL
hsa-miR-99b-5p	0.0688747	0.748913	52	11	PCNSL + SCNSL
hsa-miR-331-3p	0.0721129	0.748913	52	11	PCNSL + SCNSL
hsa-miR-30a-5p	0.0957872	0.748913	46	17	PCNSL + SCNSL
hsa-miR-199a-3p+hsa-miR-199b-3p	0.100985	0.748913	7	56	PCNSL + SCNSL
hsa-miR-424-5p	0.109656	0.748913	45	18	PCNSL + SCNSL
hsa-miR-148a-3p	0.125348	0.748913	20	43	PCNSL + SCNSL
hsa-miR-340-5p	0.130895	0.748913	44	19	PCNSL + SCNSL
hsa-miR-4516	0.132234	0.748913	36	27	PCNSL + SCNSL
hsa-miR-7-5p	0.139313	0.748913	49	14	PCNSL + SCNSL
hsa-miR-144-3p	0.144951	0.748913	30	33	PCNSL + SCNSL
hsa-miR-27b-3p	0.16761	0.780963	57	6	PCNSL + SCNSL
hsa-miR-125a-5p	0.176346	0.780963	55	8	PCNSL + SCNSL
hsa-miR-23b-3p	0.222073	0.917903	50	13	PCNSL + SCNSL
hsa-miR-181b-5p+hsa-miR-181d-5p	0.270604	0.920638	46	17	PCNSL + SCNSL
hsa-miR-18a-5p	0.274544	0.920638	51	12	PCNSL + SCNSL
hsa-miR-28-5p	0.305404	0.920638	30	33	PCNSL + SCNSL
hsa-miR-26b-5p	0.322321	0.920638	26	37	PCNSL + SCNSL
hsa-miR-4286	0.329609	0.920638	9	54	PCNSL + SCNSL
hsa-let-7c-5p	0.334804	0.920638	36	27	PCNSL + SCNSL
hsa-let-7f-5p	0.368403	0.920638	26	37	PCNSL + SCNSL
hsa-miR-98-5p	0.391091	0.920638	30	33	PCNSL + SCNSL
hsa-miR-4443	0.394567	0.920638	57	6	PCNSL + SCNSL
hsa-miR-22-3p	0.442114	0.920638	34	29	PCNSL + SCNSL
hsa-miR-100-5p	0.452034	0.920638	18	45	PCNSL + SCNSL
hsa-miR-378g	0.475025	0.920638	55	8	PCNSL + SCNSL
hsa-miR-6721-5p	0.477483	0.920638	56	7	PCNSL + SCNSL
hsa-miR-361-3p	0.478684	0.920638	41	22	PCNSL + SCNSL
hsa-miR-365a-3p+hsa-miR-365b-3p	0.479877	0.920638	57	6	PCNSL + SCNSL
hsa-miR-342-3p	0.487042	0.920638	7	56	PCNSL + SCNSL
hsa-miR-30d-5p	0.488336	0.920638	16	47	PCNSL + SCNSL
hsa-let-7e-5p	0.509888	0.920638	47	16	PCNSL + SCNSL
hsa-miR-30e-5p	0.51359	0.920638	52	11	PCNSL + SCNSL
hsa-miR-219a-2-3p	0.519715	0.920638	46	17	PCNSL + SCNSL
hsa-miR-374a-5p	0.562502	0.968753	10	53	PCNSL + SCNSL
hsa-miR-1246	0.633876	0.989513	56	7	PCNSL + SCNSL
hsa-miR-1915-3p	0.651873	0.989513	57	6	PCNSL + SCNSL
hsa-miR-423-5p	0.659678	0.989513	49	14	PCNSL + SCNSL
hsa-miR-99a-5p	0.736633	0.989513	31	32	PCNSL + SCNSL
hsa-miR-130a-3p	0.741845	0.989513	47	16	PCNSL + SCNSL
hsa-miR-1260a	0.762852	0.989513	20	43	PCNSL + SCNSL
hsa-miR-199a-5p	0.78272	0.989513	54	9	PCNSL + SCNSL
hsa-miR-219a-5p	0.81488	0.989513	57	6	PCNSL + SCNSL
hsa-miR-140-5p	0.872187	0.989513	20	43	PCNSL + SCNSL
hsa-miR-30b-5p	0.892686	0.989513	30	33	PCNSL + SCNSL
hsa-miR-222-3p	0.893774	0.989513	9	54	PCNSL + SCNSL
hsa-miR-106a-5p+hsa-miR-17-5p	0.90126	0.989513	10	53	PCNSL + SCNSL
hsa-miR-29c-3p	0.901401	0.989513	27	36	PCNSL + SCNSL
hsa-miR-92a-3p	0.905866	0.989513	54	9	PCNSL + SCNSL
hsa-miR-34a-5p	0.908802	0.989513	36	27	PCNSL + SCNSL
hsa-miR-9-5p	0.925438	0.989513	12	51	PCNSL + SCNSL
hsa-miR-32-5p	0.937243	0.989513	45	18	PCNSL + SCNSL
hsa-miR-363-3p	0.948368	0.989513	52	11	PCNSL + SCNSL
hsa-miR-148b-3p	0.952481	0.989513	46	17	PCNSL + SCNSL
hsa-miR-19a-3p	0.957435	0.989513	39	24	PCNSL + SCNSL
hsa-miR-223-3p	0.962821	0.989513	7	56	PCNSL + SCNSL
hsa-miR-26a-5p	0.974076	0.989513	26	37	PCNSL + SCNSL
hsa-miR-19b-3p	0.975888	0.989513	22	41	PCNSL + SCNSL
hsa-miR-107	0.979316	0.989513	42	21	PCNSL + SCNSL
hsa-miR-29a-3p	0.98056	0.989513	6	57	PCNSL + SCNSL
hsa-miR-186-5p	0.989513	0.989513	56	7	PCNSL + SCNSL
hsa-miR-18a-5p	0.00213015	0.119289	45	9	PCNSL only
hsa-miR-148a-3p	0.0250838	0.668625	16	38	PCNSL only
hsa-miR-7-5p	0.0639619	0.668625	42	12	PCNSL only
hsa-miR-376a-3p	0.0795481	0.668625	47	7	PCNSL only
hsa-miR-340-5p	0.0805095	0.668625	37	17	PCNSL only
hsa-miR-4488	0.0878155	0.668625	47	7	PCNSL only
hsa-miR-99b-5p	0.0913146	0.668625	43	11	PCNSL only
hsa-miR-199a-3p+hsa-miR-199b-3p	0.0955179	0.668625	6	48	PCNSL only
hsa-miR-4516	0.128353	0.769042	32	22	PCNSL only
hsa-let-7c-5p	0.18212	0.769042	28	26	PCNSL only
hsa-miR-331-3p	0.19244	0.769042	44	10	PCNSL only
hsa-miR-144-3p	0.208228	0.769042	26	28	PCNSL only
hsa-miR-34a-5p	0.209645	0.769042	31	23	PCNSL only
hsa-miR-125a-5p	0.213448	0.769042	46	8	PCNSL only
hsa-miR-424-5p	0.234898	0.769042	38	16	PCNSL only
hsa-miR-100-5p	0.235659	0.769042	16	38	PCNSL only
hsa-miR-99a-5p	0.251735	0.769042	25	29	PCNSL only
hsa-miR-30a-5p	0.255202	0.769042	39	15	PCNSL only
hsa-let-7e-5p	0.274903	0.769042	41	13	PCNSL only
hsa-miR-30e-5p	0.280847	0.769042	44	10	PCNSL only
hsa-miR-27b-3p	0.288391	0.769042	48	6	PCNSL only
hsa-miR-1246	0.401508	0.853033	47	7	PCNSL only
hsa-miR-23b-3p	0.418085	0.853033	41	13	PCNSL only
hsa-miR-222-3p	0.431103	0.853033	7	47	PCNSL only
hsa-miR-6721-5p	0.455065	0.853033	47	7	PCNSL only
hsa-miR-106a-5p+hsa-miR-17-5p	0.481613	0.853033	9	45	PCNSL only
hsa-miR-19a-3p	0.48546	0.853033	35	19	PCNSL only
hsa-miR-181b-5p+hsa-miR-181d-5p	0.502557	0.853033	38	16	PCNSL only
hsa-miR-1260a	0.512162	0.853033	18	36	PCNSL only
hsa-miR-361-3p	0.53048	0.853033	34	20	PCNSL only
hsa-miR-26a-5p	0.547549	0.853033	21	33	PCNSL only
hsa-miR-342-3p	0.549738	0.853033	6	48	PCNSL only
hsa-miR-107	0.549901	0.853033	37	17	PCNSL only
hsa-miR-30b-5p	0.550912	0.853033	26	28	PCNSL only
hsa-miR-140-5p	0.57416	0.853033	15	39	PCNSL only
hsa-miR-374a-5p	0.598678	0.853033	10	44	PCNSL only
hsa-miR-363-3p	0.621895	0.853033	43	11	PCNSL only
hsa-miR-92a-3p	0.62617	0.853033	46	8	PCNSL only
hsa-miR-32-5p	0.640314	0.853033	38	16	PCNSL only
hsa-miR-4286	0.641289	0.853033	8	46	PCNSL only
hsa-miR-30d-5p	0.648041	0.853033	13	41	PCNSL only
hsa-miR-28-5p	0.665677	0.853033	23	31	PCNSL only
hsa-miR-98-5p	0.674936	0.853033	23	31	PCNSL only
hsa-miR-130a-3p	0.685279	0.853033	39	15	PCNSL only
hsa-miR-199a-5p	0.691741	0.853033	46	8	PCNSL only
hsa-miR-186-5p	0.703259	0.853033	47	7	PCNSL only
hsa-miR-19b-3p	0.715939	0.853033	19	35	PCNSL only
hsa-miR-219a-2-3p	0.753366	0.870224	39	15	PCNSL only
hsa-miR-9-5p	0.761446	0.870224	9	45	PCNSL only
hsa-miR-26b-5p	0.784634	0.873263	20	34	PCNSL only
hsa-miR-148b-3p	0.795293	0.873263	37	17	PCNSL only
hsa-miR-29c-3p	0.826915	0.886664	23	31	PCNSL only
hsa-miR-423-5p	0.839164	0.886664	41	13	PCNSL only
hsa-miR-22-3p	0.877177	0.909665	29	25	PCNSL only
hsa-miR-223-3p	0.938438	0.950247	7	47	PCNSL only
hsa-let-7f-5p	0.950247	0.950247	22	32	PCNSL only
