## Supplementary file 8 for "Distinct microRNA expression signatures of primary and secondary central nervous system lymphomas"

### Sheet: RT-PCR round 1
mirna_id	bx_no	sample_id	measurement	value
hsa-miR-32-5p	NH08-339	sample_92	RT-PCR CT value	29.5973
hsa-miR-32-5p	NH07-437	sample_69	RT-PCR CT value	27.7076
hsa-miR-32-5p	NH16-501	sample_89	RT-PCR CT value	30.9165
hsa-miR-32-5p	NH12-1862	sample_72	RT-PCR CT value	30.0789
hsa-miR-32-5p	6396/16	sample_61	RT-PCR CT value	28.1047
hsa-miR-32-5p	682/09	sample_16	RT-PCR CT value	28.8459
hsa-miR-32-5p	10184/05	sample_46	RT-PCR CT value	29.143
hsa-miR-32-5p	NH09-568	sample_99	RT-PCR CT value	28.8941
hsa-miR-32-5p	NH14-604	sample_103	RT-PCR CT value	29.0887
hsa-miR-32-5p	NH15-2269	sample_104	RT-PCR CT value	26.5382
hsa-let-7g-5p	NH08-339	sample_92	RT-PCR CT value	21.2184
hsa-let-7g-5p	NH07-437	sample_69	RT-PCR CT value	19.0225
hsa-let-7g-5p	NH16-501	sample_89	RT-PCR CT value	19.0883
hsa-let-7g-5p	NH12-1862	sample_72	RT-PCR CT value	20.5807
hsa-let-7g-5p	6396/16	sample_61	RT-PCR CT value	19.8167
hsa-let-7g-5p	682/09	sample_16	RT-PCR CT value	21.1802
hsa-let-7g-5p	10184/05	sample_46	RT-PCR CT value	22.3544
hsa-let-7g-5p	NH09-568	sample_99	RT-PCR CT value	20.8491
hsa-let-7g-5p	NH14-604	sample_103	RT-PCR CT value	20.5515
hsa-let-7g-5p	NH15-2269	sample_104	RT-PCR CT value	19.1425
hsa-miR-32-5p	NH08-339	sample_92	RT-PCR delta-CT value	8.37896
hsa-miR-32-5p	NH07-437	sample_69	RT-PCR delta-CT value	8.68507
hsa-miR-32-5p	NH16-501	sample_89	RT-PCR delta-CT value	11.8282
hsa-miR-32-5p	NH12-1862	sample_72	RT-PCR delta-CT value	9.49825
hsa-miR-32-5p	6396/16	sample_61	RT-PCR delta-CT value	8.28803
hsa-miR-32-5p	682/09	sample_16	RT-PCR delta-CT value	7.66563
hsa-miR-32-5p	10184/05	sample_46	RT-PCR delta-CT value	6.78861
hsa-miR-32-5p	NH09-568	sample_99	RT-PCR delta-CT value	8.045
hsa-miR-32-5p	NH14-604	sample_103	RT-PCR delta-CT value	8.53722
hsa-miR-32-5p	NH15-2269	sample_104	RT-PCR delta-CT value	7.39568

### Sheet: RT-PCR round 2
mirna_id	bx_no	sample_id	measurement	value
hsa-miR-32-5p	NH08-339	sample_92	RT-PCR delta-CT value	8.37896
hsa-miR-32-5p	NH07-437	sample_69	RT-PCR delta-CT value	8.68507
hsa-miR-32-5p	NH16-501	sample_89	RT-PCR delta-CT value	11.8282
hsa-miR-32-5p	NH12-1862	sample_72	RT-PCR delta-CT value	9.49825
hsa-miR-32-5p	6396/16	sample_61	RT-PCR delta-CT value	8.28803
hsa-miR-32-5p	682/09	sample_16	RT-PCR delta-CT value	7.66563
hsa-miR-32-5p	10184/05	sample_46	RT-PCR delta-CT value	6.78861
hsa-miR-32-5p	NH09-568	sample_99	RT-PCR delta-CT value	8.045
hsa-miR-32-5p	NH14-604	sample_103	RT-PCR delta-CT value	8.53722
hsa-miR-32-5p	NH15-2269	sample_104	RT-PCR delta-CT value	7.39568
hsa-miR-148b-3p	4898/12	sample_27	RT-PCR delta-CT value	7.02793
hsa-miR-148b-3p	NH16-780	sample_91	RT-PCR delta-CT value	6.38819
hsa-miR-148b-3p	599/12	sample_38	RT-PCR delta-CT value	7.15775
hsa-miR-148b-3p	NH16-589	sample_90	RT-PCR delta-CT value	5.37358
hsa-miR-148b-3p	NH15-1038	sample_96	RT-PCR delta-CT value	6.62603
hsa-miR-148b-3p	682/09	sample_16	RT-PCR delta-CT value	7.389
hsa-miR-148b-3p	14177/11	sample_42	RT-PCR delta-CT value	6.86817
hsa-miR-148b-3p	NH14-1947	sample_102	RT-PCR delta-CT value	6.23909
hsa-miR-148b-3p	NH14-604	sample_103	RT-PCR delta-CT value	6.77348
hsa-miR-148b-3p	NH15-2269	sample_104	RT-PCR delta-CT value	6.98369
hsa-miR-423-5p	NH15-528	sample_87	RT-PCR delta-CT value	6.389
hsa-miR-423-5p	8667/09	sample_34	RT-PCR delta-CT value	5.98628
hsa-miR-423-5p	NH14-100	sample_75	RT-PCR delta-CT value	6.46996
hsa-miR-423-5p	517/10	sample_36	RT-PCR delta-CT value	7.64468
hsa-miR-423-5p	4898/12	sample_27	RT-PCR delta-CT value	5.6113
hsa-miR-423-5p	14177/11	sample_42	RT-PCR delta-CT value	6.9928
hsa-miR-423-5p	10184/05	sample_46	RT-PCR delta-CT value	7.09241
hsa-miR-423-5p	16349/09	sample_48	RT-PCR delta-CT value	6.35715
hsa-miR-423-5p	682/09	sample_16	RT-PCR delta-CT value	6.49838
hsa-miR-423-5p	13062/08	sample_2	RT-PCR delta-CT value	5.50044
hsa-miR-522-3p	NH14-2002	sample_95	RT-PCR delta-CT value	19.0016
hsa-miR-522-3p	NH15-721	sample_88	RT-PCR delta-CT value	12.8844
hsa-miR-522-3p	NH14-604	sample_103	RT-PCR delta-CT value	15.7117
hsa-miR-522-3p	16349/09	sample_48	RT-PCR delta-CT value	17.2605
hsa-miR-522-3p	NH07-437	sample_69	RT-PCR delta-CT value	15.7902
hsa-miR-522-3p	10787/10	sample_35	RT-PCR delta-CT value	17.6995
hsa-miR-522-3p	4928/15	sample_57	RT-PCR delta-CT value	14.0815
hsa-miR-522-3p	6111/16	sample_60	RT-PCR delta-CT value	16.5515
hsa-miR-522-3p	6396/16	sample_61	RT-PCR delta-CT value	16.5726
hsa-miR-522-3p	7710/13/II	sample_31	RT-PCR delta-CT value	17.1724
hsa-miR-522-3p	8667/09	sample_34	RT-PCR delta-CT value	20.3317
hsa-miR-522-3p	1993/11	sample_41	RT-PCR delta-CT value
hsa-miR-522-3p	14525/16	sample_68	RT-PCR delta-CT value	5.39124
hsa-miR-522-3p	13358/11	sample_5	RT-PCR delta-CT value	19.5537
hsa-miR-411-5p	6396/16	sample_61	RT-PCR delta-CT value	11.5996
hsa-miR-411-5p	NH12-1862	sample_72	RT-PCR delta-CT value	12.9141
hsa-miR-411-5p	NH12-696	sample_73	RT-PCR delta-CT value	12.7957
hsa-miR-411-5p	NH15-2208	sample_83	RT-PCR delta-CT value	12.2583
hsa-miR-411-5p	NH15-2632	sample_86	RT-PCR delta-CT value	16.0577
hsa-miR-411-5p	19856/12	sample_29	RT-PCR delta-CT value	15.3141
hsa-miR-411-5p	NH15-721	sample_88	RT-PCR delta-CT value	8.74597
hsa-miR-411-5p	5757/10	sample_21	RT-PCR delta-CT value	10.2
hsa-miR-411-5p	3051/15	sample_12	RT-PCR delta-CT value	10.5815
hsa-miR-411-5p	NH14-100	sample_75	RT-PCR delta-CT value	10.8638
hsa-miR-548y	11251/14	sample_9	RT-PCR delta-CT value	17.9689
hsa-miR-548y	NH08-339	sample_92	RT-PCR delta-CT value	14.6707
hsa-miR-548y	517/10	sample_36	RT-PCR delta-CT value	17.6122
hsa-miR-548y	13062/08	sample_2	RT-PCR delta-CT value	16.7144
hsa-miR-548y	7444/16	sample_62	RT-PCR delta-CT value	19.5077
hsa-miR-548y	NH16-780	sample_91	RT-PCR delta-CT value	13.8639
hsa-miR-548y	NH14-2002	sample_95	RT-PCR delta-CT value	16.2515
hsa-miR-548y	NH15-1038	sample_96	RT-PCR delta-CT value	18.1041
hsa-miR-548y	4669/10	sample_37	RT-PCR delta-CT value
hsa-miR-548y	6720/14	sample_8	RT-PCR delta-CT value	14.9282
hsa-miR-30a-5p	NH16-501	sample_89	RT-PCR delta-CT value	0.145581
hsa-miR-30a-5p	NH08-339	sample_92	RT-PCR delta-CT value	-0.890796
hsa-miR-30a-5p	NH15-2631	sample_85	RT-PCR delta-CT value	-1.15678
hsa-miR-30a-5p	1993/11	sample_41	RT-PCR delta-CT value
hsa-miR-30a-5p	5757/10	sample_21	RT-PCR delta-CT value	0.0794392
hsa-miR-30a-5p	NH16-589	sample_90	RT-PCR delta-CT value	-0.401785
hsa-miR-30a-5p	NH10-1222	sample_70	RT-PCR delta-CT value	-0.467133
hsa-miR-30a-5p	NH15-2208	sample_83	RT-PCR delta-CT value	-1.01175
hsa-miR-30a-5p	NH15-818	sample_105	RT-PCR delta-CT value	1.44414
hsa-miR-30a-5p	NH12-696	sample_73	RT-PCR delta-CT value	-0.905782

### Sheet: DD-PCR round 1
mirna_id	bx_no	sample_id	measurement	value
hsa-let-7g-5p	5633/13	sample_30	dd-PCR count	100.5
hsa-let-7g-5p	NH15-2632	sample_86	dd-PCR count	181
hsa-let-7g-5p	1993/11	sample_41	dd-PCR count	0
hsa-let-7g-5p	6720/14	sample_8	dd-PCR count	1200
hsa-let-7g-5p	NH09-568	sample_99	dd-PCR count	1444
hsa-let-7g-5p	13062/08	sample_2	dd-PCR count	711
hsa-let-7g-5p	7710/13/II	sample_31	dd-PCR count	2128
hsa-let-7g-5p	NH07-437	sample_69	dd-PCR count	5130
hsa-let-7g-5p	4898/12	sample_27	dd-PCR count	1805
hsa-let-7g-5p	3051/15	sample_12	dd-PCR count	4870
hsa-let-7g-5p	4928/15	sample_57	dd-PCR count	1575
hsa-let-7g-5p	13358/11	sample_5	dd-PCR count	1575
hsa-let-7g-5p	NH14-1947	sample_102	dd-PCR count	2104
hsa-let-7g-5p	NH15-2269	sample_104	dd-PCR count	3550
hsa-let-7g-5p	13891/14	sample_11	dd-PCR count	10400
hsa-let-7g-5p	6396/16	sample_61	dd-PCR count	4390
hsa-let-7g-5p	8667/09	sample_34	dd-PCR count	749
hsa-let-7g-5p	NH16-589	sample_90	dd-PCR count	1692
hsa-let-7g-5p	NH16-501	sample_89	dd-PCR count	4430
hsa-let-7g-5p	NH15-1038	sample_96	dd-PCR count	2677
hsa-let-7g-5p	19856/12	sample_29	dd-PCR count	1358
hsa-let-7g-5p	NH16-501	sample_89	dd-PCR count	4200
hsa-let-7g-5p	NH15-2631	sample_85	dd-PCR count	6540
hsa-let-7g-5p	NH14-604	sample_103	dd-PCR count	1857
hsa-let-7g-5p	4669/10	sample_37	dd-PCR count	1.9
hsa-let-7g-5p	NH12-696	sample_73	dd-PCR count	1364
hsa-let-7g-5p	5757/10	sample_21	dd-PCR count	3650
hsa-let-7g-5p	NH14-100	sample_75	dd-PCR count	2994
hsa-let-7g-5p	NH16-780	sample_91	dd-PCR count	1461
hsa-let-7g-5p	NH15-721	sample_88	dd-PCR count	4580
hsa-let-7g-5p	682/09	sample_16	dd-PCR count	1701
hsa-let-7g-5p	10528/15	sample_56	dd-PCR count	2675
hsa-let-7g-5p	7444/16	sample_62	dd-PCR count	7140
hsa-let-7g-5p	12542/16	sample_66	dd-PCR count	2510
hsa-let-7g-5p	NH14-2002	sample_95	dd-PCR count	2107
hsa-let-7g-5p	14525/16	sample_68	dd-PCR count	2621
hsa-let-7g-5p	6111/16	sample_60	dd-PCR count	4520
hsa-let-7g-5p	517/10	sample_36	dd-PCR count	737
hsa-let-7g-5p	NH13-1703	sample_74	dd-PCR count	330
hsa-let-7g-5p	NH15-818	sample_105	dd-PCR count	5150
hsa-let-7g-5p	NH12-1862	sample_72	dd-PCR count	1078
hsa-let-7g-5p	14177/11	sample_42	dd-PCR count	2324
hsa-let-7g-5p	NH10-1222	sample_70	dd-PCR count	1640
hsa-let-7g-5p	NH15-2208	sample_83	dd-PCR count	1848
hsa-let-7g-5p	11251/14	sample_9	dd-PCR count	5150
hsa-let-7g-5p	NH15-528	sample_87	dd-PCR count	1894
hsa-let-7g-5p	599/12	sample_38	dd-PCR count	1475
hsa-let-7g-5p	10787/10	sample_35	dd-PCR count	1019
hsa-let-7g-5p	NH08-339	sample_92	dd-PCR count	781
hsa-let-7g-5p	16349/09	sample_48	dd-PCR count	837
hsa-let-7g-5p	6278/08	sample_44	dd-PCR count	986
hsa-let-7g-5p	10184/05	sample_46	dd-PCR count	98.9
hsa-miR-873-3p	NH13-1703	sample_74	dd-PCR count	4.2
hsa-miR-873-3p	NH14-100	sample_75	dd-PCR count	7.5
hsa-miR-873-3p	5633/13	sample_30	dd-PCR count	0.71
hsa-miR-873-3p	NH12-696	sample_73	dd-PCR count	5
hsa-miR-873-3p	NH15-2632	sample_86	dd-PCR count	1.7
hsa-miR-873-3p	14177/11	sample_42	dd-PCR count	5.1
hsa-miR-873-3p	10184/05	sample_46	dd-PCR count	0.81
hsa-miR-873-3p	16349/09	sample_48	dd-PCR count	4.2
hsa-miR-873-3p	NH09-568	sample_99	dd-PCR count	3.4
hsa-miR-873-3p	NH14-1947	sample_102	dd-PCR count	4.9
hsa-miR-32-5p	NH08-339	sample_92	dd-PCR count	3.6
hsa-miR-32-5p	NH07-437	sample_69	dd-PCR count	23.8
hsa-miR-32-5p	NH16-501	sample_89	dd-PCR count	1.2
hsa-miR-32-5p	NH12-1862	sample_72	dd-PCR count	2.9
hsa-miR-32-5p	6396/16	sample_61	dd-PCR count	14.1
hsa-miR-32-5p	682/09	sample_16	dd-PCR count	19.1
hsa-miR-32-5p	10184/05	sample_46	dd-PCR count	0.95
hsa-miR-32-5p	NH09-568	sample_99	dd-PCR count	8.6
hsa-miR-32-5p	NH14-604	sample_103	dd-PCR count	8
hsa-miR-32-5p	NH15-2269	sample_104	dd-PCR count	9.2
hsa-miR-148b-3p	4898/12	sample_27	dd-PCR count	0
hsa-miR-148b-3p	NH16-780	sample_91	dd-PCR count	0
hsa-miR-148b-3p	599/12	sample_38	dd-PCR count	0
hsa-miR-148b-3p	NH16-589	sample_90	dd-PCR count	0
hsa-miR-148b-3p	NH15-1038	sample_96	dd-PCR count	0
hsa-miR-148b-3p	682/09	sample_16	dd-PCR count	0
hsa-miR-148b-3p	14177/11	sample_42	dd-PCR count	0
hsa-miR-148b-3p	NH14-1947	sample_102	dd-PCR count	0
hsa-miR-148b-3p	NH14-604	sample_103	dd-PCR count	0
hsa-miR-148b-3p	NH15-2269	sample_104	dd-PCR count	0
hsa-miR-379-5p	5757/10	sample_21	dd-PCR count	74.6
hsa-miR-423-5p	10184/05	sample_46	dd-PCR count	2.8
hsa-miR-411-5p	NH12-696	sample_73	dd-PCR count	8.5
hsa-miR-411-5p	5757/10	sample_21	dd-PCR count	96
hsa-miR-30a-5p	NH12-696	sample_73	dd-PCR count	1948
hsa-miR-30a-5p	5757/10	sample_21	dd-PCR count	1495

### Sheet: DD-PCR round 2
mirna_id	bx_no	sample_id	measurement	value
hsa-let-7g-5p	5633/13	sample_30	dd-PCR count	832
hsa-let-7g-5p	NH15-2632	sample_86	dd-PCR count	1090
hsa-let-7g-5p	1993/11	sample_41	dd-PCR count	0
hsa-let-7g-5p	6720/14	sample_8	dd-PCR count	6525
hsa-let-7g-5p	NH09-568	sample_99	dd-PCR count	8345
hsa-let-7g-5p	13062/08	sample_2	dd-PCR count	870
hsa-let-7g-5p	7710/13/II	sample_31	dd-PCR count	2277
hsa-let-7g-5p	NH07-437	sample_69	dd-PCR count	24050
hsa-let-7g-5p	4898/12	sample_27	dd-PCR count	10530
hsa-let-7g-5p	3051/15	sample_12	dd-PCR count	30350
hsa-let-7g-5p	4928/15	sample_57	dd-PCR count	15400
hsa-let-7g-5p	13358/11	sample_5	dd-PCR count	13050
hsa-let-7g-5p	NH14-1947	sample_102	dd-PCR count	14000
hsa-let-7g-5p	NH15-2269	sample_104	dd-PCR count	19200
hsa-let-7g-5p	13891/14	sample_11	dd-PCR count	34100
hsa-let-7g-5p	6396/16	sample_61	dd-PCR count	17950
hsa-let-7g-5p	8667/09	sample_34	dd-PCR count	6055
hsa-let-7g-5p	NH16-589	sample_90	dd-PCR count	9890
hsa-let-7g-5p	NH15-1038	sample_96	dd-PCR count	20350
hsa-let-7g-5p	19856/12	sample_29	dd-PCR count	9370
hsa-let-7g-5p	NH16-501	sample_89	dd-PCR count	27700
hsa-let-7g-5p	NH15-2631	sample_85	dd-PCR count	29850
hsa-let-7g-5p	NH14-604	sample_103	dd-PCR count	11660
hsa-let-7g-5p	4669/10	sample_37	dd-PCR count	3.5
hsa-let-7g-5p	NH12-696	sample_73	dd-PCR count	6425
hsa-let-7g-5p	5757/10	sample_21	dd-PCR count	28450
hsa-let-7g-5p	NH14-100	sample_75	dd-PCR count	16100
hsa-let-7g-5p	NH16-780	sample_91	dd-PCR count	11340
hsa-let-7g-5p	NH15-721	sample_88	dd-PCR count	25850
hsa-let-7g-5p	682/09	sample_16	dd-PCR count	7660
hsa-let-7g-5p	10528/15	sample_56	dd-PCR count	17300
hsa-let-7g-5p	7444/16	sample_62	dd-PCR count	17100
hsa-let-7g-5p	12542/16	sample_66	dd-PCR count	13870
hsa-let-7g-5p	NH14-2002	sample_95	dd-PCR count	16500
hsa-let-7g-5p	14525/16	sample_68	dd-PCR count	12215
hsa-let-7g-5p	6111/16	sample_60	dd-PCR count	10735
hsa-let-7g-5p	517/10	sample_36	dd-PCR count	13730
hsa-let-7g-5p	NH13-1703	sample_74	dd-PCR count	2515
hsa-let-7g-5p	NH15-818	sample_105	dd-PCR count	19350
hsa-let-7g-5p	NH12-1862	sample_72	dd-PCR count	10040
hsa-let-7g-5p	14177/11	sample_42	dd-PCR count	16750
hsa-let-7g-5p	NH10-1222	sample_70	dd-PCR count	11845
hsa-let-7g-5p	NH15-2208	sample_83	dd-PCR count	11685
hsa-let-7g-5p	11251/14	sample_9	dd-PCR count	18700
hsa-let-7g-5p	NH15-528	sample_87	dd-PCR count	16550
hsa-let-7g-5p	599/12	sample_38	dd-PCR count	14450
hsa-let-7g-5p	10787/10	sample_35	dd-PCR count	9470
hsa-let-7g-5p	NH08-339	sample_92	dd-PCR count	10400
hsa-let-7g-5p	16349/09	sample_48	dd-PCR count	5935
hsa-let-7g-5p	6278/08	sample_44	dd-PCR count	7675
hsa-let-7g-5p	10184/05	sample_46	dd-PCR count	7040
hsa-miR-873-3p	5633/13	sample_30	dd-PCR count	1.7
hsa-miR-873-3p	NH15-2632	sample_86	dd-PCR count	3.65
hsa-miR-873-3p	NH09-568	sample_99	dd-PCR count	18
hsa-miR-873-3p	NH14-1947	sample_102	dd-PCR count	22.5
hsa-miR-873-3p	NH12-696	sample_73	dd-PCR count	18
hsa-miR-873-3p	NH14-100	sample_75	dd-PCR count	49
hsa-miR-873-3p	NH13-1703	sample_74	dd-PCR count	35.5
hsa-miR-873-3p	14177/11	sample_42	dd-PCR count	41
hsa-miR-873-3p	16349/09	sample_48	dd-PCR count	39.5
hsa-miR-873-3p	10184/05	sample_46	dd-PCR count	135
hsa-miR-32-5p	NH09-568	sample_99	dd-PCR count	75.5
hsa-miR-32-5p	NH07-437	sample_69	dd-PCR count	88.5
hsa-miR-32-5p	NH15-2269	sample_104	dd-PCR count	126.5
hsa-miR-32-5p	6396/16	sample_61	dd-PCR count	79.5
hsa-miR-32-5p	NH16-501	sample_89	dd-PCR count	17.5
hsa-miR-32-5p	NH14-604	sample_103	dd-PCR count	61.5
hsa-miR-32-5p	682/09	sample_16	dd-PCR count	84
hsa-miR-32-5p	NH12-1862	sample_72	dd-PCR count	20
hsa-miR-32-5p	NH08-339	sample_92	dd-PCR count	23
hsa-miR-32-5p	10184/05	sample_46	dd-PCR count	119
hsa-miR-148b-3p	4898/12	sample_27	dd-PCR count	30
hsa-miR-148b-3p	NH14-1947	sample_102	dd-PCR count	59
hsa-miR-148b-3p	NH15-2269	sample_104	dd-PCR count	68
hsa-miR-148b-3p	NH16-589	sample_90	dd-PCR count	48.5
hsa-miR-148b-3p	NH15-1038	sample_96	dd-PCR count	76
hsa-miR-148b-3p	NH14-604	sample_103	dd-PCR count	62.5
hsa-miR-148b-3p	NH16-780	sample_91	dd-PCR count	54.5
hsa-miR-148b-3p	682/09	sample_16	dd-PCR count	54.5
hsa-miR-148b-3p	14177/11	sample_42	dd-PCR count	118
hsa-miR-148b-3p	599/12	sample_38	dd-PCR count	66
hsa-miR-191-5p	5633/13	sample_30	dd-PCR count	2504
hsa-miR-191-5p	NH15-2632	sample_86	dd-PCR count	1595
hsa-miR-191-5p	1993/11	sample_41	dd-PCR count	0
hsa-miR-191-5p	6720/14	sample_8	dd-PCR count	21300
hsa-miR-191-5p	NH09-568	sample_99	dd-PCR count	4965
hsa-miR-191-5p	13062/08	sample_2	dd-PCR count	952
hsa-miR-191-5p	7710/13/II	sample_31	dd-PCR count	2182
hsa-miR-191-5p	NH07-437	sample_69	dd-PCR count	14170
hsa-miR-191-5p	4898/12	sample_27	dd-PCR count	8480
hsa-miR-191-5p	3051/15	sample_12	dd-PCR count	26150
hsa-miR-191-5p	4928/15	sample_57	dd-PCR count	10770
hsa-miR-191-5p	13358/11	sample_5	dd-PCR count	6555
hsa-miR-191-5p	NH14-1947	sample_102	dd-PCR count	7275
hsa-miR-191-5p	NH15-2269	sample_104	dd-PCR count	11800
hsa-miR-191-5p	13891/14	sample_11	dd-PCR count	41750
hsa-miR-191-5p	6396/16	sample_61	dd-PCR count	17200
hsa-miR-191-5p	8667/09	sample_34	dd-PCR count	7440
hsa-miR-191-5p	NH16-589	sample_90	dd-PCR count	6850
hsa-miR-191-5p	NH15-1038	sample_96	dd-PCR count	15225
hsa-miR-191-5p	19856/12	sample_29	dd-PCR count	10675
hsa-miR-191-5p	NH16-501	sample_89	dd-PCR count	14350
hsa-miR-191-5p	NH15-2631	sample_85	dd-PCR count	14550
hsa-miR-191-5p	NH14-604	sample_103	dd-PCR count	8435
hsa-miR-191-5p	4669/10	sample_37	dd-PCR count	2.85
hsa-miR-191-5p	NH12-696	sample_73	dd-PCR count	6750
hsa-miR-191-5p	5757/10	sample_21	dd-PCR count	9785
hsa-miR-191-5p	NH14-100	sample_75	dd-PCR count	9615
hsa-miR-191-5p	NH16-780	sample_91	dd-PCR count	6215
hsa-miR-191-5p	NH15-721	sample_88	dd-PCR count	19200
hsa-miR-191-5p	682/09	sample_16	dd-PCR count	4610
hsa-miR-191-5p	10528/15	sample_56	dd-PCR count	27350
hsa-miR-191-5p	7444/16	sample_62	dd-PCR count	31700
hsa-miR-191-5p	12542/16	sample_66	dd-PCR count	15010
hsa-miR-191-5p	NH14-2002	sample_95	dd-PCR count	7960
hsa-miR-191-5p	14525/16	sample_68	dd-PCR count	3905
hsa-miR-191-5p	6111/16	sample_60	dd-PCR count	15700
hsa-miR-191-5p	517/10	sample_36	dd-PCR count	8630
hsa-miR-191-5p	NH13-1703	sample_74	dd-PCR count	4605
hsa-miR-191-5p	NH15-818	sample_105	dd-PCR count	14195
hsa-miR-191-5p	NH12-1862	sample_72	dd-PCR count	6015
hsa-miR-191-5p	14177/11	sample_42	dd-PCR count	17900
hsa-miR-191-5p	NH10-1222	sample_70	dd-PCR count	5580
hsa-miR-191-5p	NH15-2208	sample_83	dd-PCR count	8145
hsa-miR-191-5p	11251/14	sample_9	dd-PCR count	11285
hsa-miR-191-5p	NH15-528	sample_87	dd-PCR count	9120
hsa-miR-191-5p	599/12	sample_38	dd-PCR count	13200
hsa-miR-191-5p	10787/10	sample_35	dd-PCR count	6805
hsa-miR-191-5p	NH08-339	sample_92	dd-PCR count	3365
hsa-miR-191-5p	16349/09	sample_48	dd-PCR count	3925
hsa-miR-191-5p	6278/08	sample_44	dd-PCR count	3915
hsa-miR-191-5p	10184/05	sample_46	dd-PCR count	5640
hsa-miR-423-5p	13062/08	sample_2	dd-PCR count	9.1
hsa-miR-423-5p	4898/12	sample_27	dd-PCR count	73
hsa-miR-423-5p	8667/09	sample_34	dd-PCR count	43.5
hsa-miR-423-5p	NH14-100	sample_75	dd-PCR count	72
hsa-miR-423-5p	682/09	sample_16	dd-PCR count	54.5
hsa-miR-423-5p	517/10	sample_36	dd-PCR count	33.5
hsa-miR-423-5p	14177/11	sample_42	dd-PCR count	103.5
hsa-miR-423-5p	NH15-528	sample_87	dd-PCR count	61.5
hsa-miR-423-5p	16349/09	sample_48	dd-PCR count	39.5
hsa-miR-423-5p	10184/05	sample_46	dd-PCR count	45
hsa-let-7e-5p	1993/11	sample_41	dd-PCR count	0
hsa-let-7e-5p	NH09-568	sample_99	dd-PCR count	5375
hsa-let-7e-5p	NH14-1947	sample_102	dd-PCR count	13315
hsa-let-7e-5p	NH14-604	sample_103	dd-PCR count	5965
hsa-let-7e-5p	682/09	sample_16	dd-PCR count	5920
hsa-let-7e-5p	10528/15	sample_56	dd-PCR count	15750
hsa-let-7e-5p	12542/16	sample_66	dd-PCR count	8345
hsa-let-7e-5p	NH15-818	sample_105	dd-PCR count	12300
hsa-let-7e-5p	14177/11	sample_42	dd-PCR count	11900
hsa-let-7e-5p	6278/08	sample_44	dd-PCR count	6940
hsa-miR-548y	6720/14	sample_8	dd-PCR count	2.6
hsa-miR-548y	13062/08	sample_2	dd-PCR count	0.08
hsa-miR-548y	NH15-1038	sample_96	dd-PCR count	2.55
hsa-miR-548y	4669/10	sample_37	dd-PCR count	0
hsa-miR-548y	NH16-780	sample_91	dd-PCR count	7.5
hsa-miR-548y	7444/16	sample_62	dd-PCR count	5.9
hsa-miR-548y	NH14-2002	sample_95	dd-PCR count	1.8
hsa-miR-548y	517/10	sample_36	dd-PCR count	2.25
hsa-miR-548y	11251/14	sample_9	dd-PCR count	5.8
hsa-miR-548y	NH08-339	sample_92	dd-PCR count	10
hsa-miR-16-5p	5633/13	sample_30	dd-PCR count	8100
hsa-miR-16-5p	NH15-2632	sample_86	dd-PCR count	34100
hsa-miR-16-5p	1993/11	sample_41	dd-PCR count	0
hsa-miR-16-5p	6720/14	sample_8	dd-PCR count	33300
hsa-miR-16-5p	NH09-568	sample_99	dd-PCR count	57000
hsa-miR-16-5p	13062/08	sample_2	dd-PCR count	9200
hsa-miR-16-5p	7710/13/II	sample_31	dd-PCR count	8900
hsa-miR-16-5p	NH07-437	sample_69	dd-PCR count	57000
hsa-miR-16-5p	4898/12	sample_27	dd-PCR count	57000
hsa-miR-16-5p	3051/15	sample_12	dd-PCR count	50500
hsa-miR-16-5p	4928/15	sample_57	dd-PCR count	53000
hsa-miR-16-5p	13358/11	sample_5	dd-PCR count	56500
hsa-miR-16-5p	NH14-1947	sample_102	dd-PCR count	53000
hsa-miR-16-5p	NH15-2269	sample_104	dd-PCR count	57000
hsa-miR-16-5p	13891/14	sample_11	dd-PCR count	57500
hsa-miR-16-5p	6396/16	sample_61	dd-PCR count	52500
hsa-miR-16-5p	8667/09	sample_34	dd-PCR count	56000
hsa-miR-16-5p	NH16-589	sample_90	dd-PCR count	42000
hsa-miR-16-5p	NH15-1038	sample_96	dd-PCR count	56500
hsa-miR-16-5p	19856/12	sample_29	dd-PCR count	52500
hsa-miR-16-5p	NH16-501	sample_89	dd-PCR count	45000
hsa-miR-16-5p	NH15-2631	sample_85	dd-PCR count	52500
hsa-miR-16-5p	NH14-604	sample_103	dd-PCR count	57000
hsa-miR-16-5p	4669/10	sample_37	dd-PCR count	61.5
hsa-miR-16-5p	NH12-696	sample_73	dd-PCR count	53000
hsa-miR-16-5p	5757/10	sample_21	dd-PCR count	56500
hsa-miR-16-5p	NH14-100	sample_75	dd-PCR count	57000
hsa-miR-16-5p	NH16-780	sample_91	dd-PCR count	57000
hsa-miR-16-5p	NH15-721	sample_88	dd-PCR count	57000
hsa-miR-16-5p	682/09	sample_16	dd-PCR count	57500
hsa-miR-16-5p	10528/15	sample_56	dd-PCR count	49000
hsa-miR-16-5p	7444/16	sample_62	dd-PCR count	50500
hsa-miR-16-5p	12542/16	sample_66	dd-PCR count	56000
hsa-miR-16-5p	NH14-2002	sample_95	dd-PCR count	53000
hsa-miR-16-5p	14525/16	sample_68	dd-PCR count	53000
hsa-miR-16-5p	6111/16	sample_60	dd-PCR count	57000
hsa-miR-16-5p	517/10	sample_36	dd-PCR count	57500
hsa-miR-16-5p	NH13-1703	sample_74	dd-PCR count	33150
hsa-miR-16-5p	NH15-818	sample_105	dd-PCR count	51000
hsa-miR-16-5p	NH12-1862	sample_72	dd-PCR count	41500
hsa-miR-16-5p	14177/11	sample_42	dd-PCR count	57000
hsa-miR-16-5p	NH10-1222	sample_70	dd-PCR count	42000
hsa-miR-16-5p	NH15-2208	sample_83	dd-PCR count	56500
hsa-miR-16-5p	11251/14	sample_9	dd-PCR count	57500
hsa-miR-16-5p	NH15-528	sample_87	dd-PCR count	50500
hsa-miR-16-5p	599/12	sample_38	dd-PCR count	57500
hsa-miR-16-5p	10787/10	sample_35	dd-PCR count	52500
hsa-miR-16-5p	NH08-339	sample_92	dd-PCR count	56500
hsa-miR-16-5p	16349/09	sample_48	dd-PCR count	57000
hsa-miR-16-5p	6278/08	sample_44	dd-PCR count	57500
hsa-miR-16-5p	10184/05	sample_46	dd-PCR count	114000
hsa-miR-30a-5p	1993/11	sample_41	dd-PCR count	0
hsa-miR-30a-5p	NH16-589	sample_90	dd-PCR count	4215
hsa-miR-30a-5p	NH16-501	sample_89	dd-PCR count	5265
hsa-miR-30a-5p	NH15-2631	sample_85	dd-PCR count	22450
hsa-miR-30a-5p	NH12-696	sample_73	dd-PCR count	14150
hsa-miR-30a-5p	5757/10	sample_21	dd-PCR count	6675
hsa-miR-30a-5p	NH15-818	sample_105	dd-PCR count	3700
hsa-miR-30a-5p	NH10-1222	sample_70	dd-PCR count	6495
hsa-miR-30a-5p	NH15-2208	sample_83	dd-PCR count	9390
hsa-miR-30a-5p	NH08-339	sample_92	dd-PCR count	4980
hsa-miR-411-5p	NH15-2632	sample_86	dd-PCR count	0.75
hsa-miR-411-5p	3051/15	sample_12	dd-PCR count	579.5
hsa-miR-411-5p	6396/16	sample_61	dd-PCR count	114
hsa-miR-411-5p	19856/12	sample_29	dd-PCR count	9.5
hsa-miR-411-5p	NH12-696	sample_73	dd-PCR count	36
hsa-miR-411-5p	5757/10	sample_21	dd-PCR count	284
hsa-miR-411-5p	NH14-100	sample_75	dd-PCR count	218.5
hsa-miR-411-5p	NH15-721	sample_88	dd-PCR count	1080
hsa-miR-411-5p	NH12-1862	sample_72	dd-PCR count	22.5
hsa-miR-411-5p	NH15-2208	sample_83	dd-PCR count	61
hsa-miR-522-3p	1993/11	sample_41	dd-PCR count	0
hsa-miR-522-3p	7710/13/II	sample_31	dd-PCR count	0.42
hsa-miR-522-3p	NH07-437	sample_69	dd-PCR count	3.6
hsa-miR-522-3p	4928/15	sample_57	dd-PCR count	9.5
hsa-miR-522-3p	13358/11	sample_5	dd-PCR count	1.45
hsa-miR-522-3p	6396/16	sample_61	dd-PCR count	5.3
hsa-miR-522-3p	8667/09	sample_34	dd-PCR count	4.5
hsa-miR-522-3p	NH14-604	sample_103	dd-PCR count	1.1
hsa-miR-522-3p	NH15-721	sample_88	dd-PCR count	41.5
hsa-miR-522-3p	NH14-2002	sample_95	dd-PCR count	0
hsa-miR-522-3p	14525/16	sample_68	dd-PCR count	4195
hsa-miR-522-3p	6111/16	sample_60	dd-PCR count	4.85
hsa-miR-522-3p	10787/10	sample_35	dd-PCR count	1.35
hsa-miR-522-3p	16349/09	sample_48	dd-PCR count	1.65
hsa-miR-379-5p	NH15-2632	sample_86	dd-PCR count	2.4
hsa-miR-379-5p	3051/15	sample_12	dd-PCR count	840
hsa-miR-379-5p	13891/14	sample_11	dd-PCR count	134.5
hsa-miR-379-5p	NH16-589	sample_90	dd-PCR count	77
hsa-miR-379-5p	NH15-2631	sample_85	dd-PCR count	366.5
hsa-miR-379-5p	5757/10	sample_21	dd-PCR count	385
hsa-miR-379-5p	NH14-100	sample_75	dd-PCR count	276
hsa-miR-379-5p	NH15-721	sample_88	dd-PCR count	1260
hsa-miR-379-5p	12542/16	sample_66	dd-PCR count	63.5
hsa-miR-379-5p	NH10-1222	sample_70	dd-PCR count	80
