## Supplementary file 9 for "Distinct microRNA expression signatures of primary and secondary central nervous system lymphomas"

### Sheet: Sheet1
condition	mirna_id	spearman_corr_count	spearman_corr_expr	sample_number
ddPCR - round 1	hsa-let-7g-5p	0.71	0.48	52
ddPCR - round 1	hsa-miR-30a-5p	-1	-1	2
ddPCR - round 1	hsa-miR-32-5p	-0.25	0.04	10
ddPCR - round 1	hsa-miR-411-5p	1	1	2
ddPCR - round 1	hsa-miR-873-3p	0.34	-0.04	10
ddPCR - round 2	hsa-let-7e-5p	-0.11	-0.13	10
ddPCR - round 2	hsa-let-7g-5p	0.69	0.35	51
ddPCR - round 2	hsa-miR-148b-3p	0.55	0.54	10
ddPCR - round 2	hsa-miR-16-5p	0.41	0.33	51
ddPCR - round 2	hsa-miR-191-5p	0.72	0.26	51
ddPCR - round 2	hsa-miR-30a-5p	-0.02	0.08	10
ddPCR - round 2	hsa-miR-32-5p	0.28	0.47	10
ddPCR - round 2	hsa-miR-379-5p	0.94	0.77	10
ddPCR - round 2	hsa-miR-411-5p	0.47	0.67	10
ddPCR - round 2	hsa-miR-423-5p	-0.01	-0.33	10
ddPCR - round 2	hsa-miR-522-3p	-0.03	-0.1	14
ddPCR - round 2	hsa-miR-548y	0.22	0.09	10
ddPCR - round 2	hsa-miR-873-3p	-0.37	-0.6	10
rtPCR - round 1 - CT	hsa-let-7g-5p	-0.59	-0.02	10
rtPCR - round 1 - CT	hsa-miR-32-5p	-0.05	-0.39	10
rtPCR - round 1 - dCT	hsa-miR-32-5p	-0.49	-0.6	10
rtPCR - round 2 - dCT	hsa-miR-148b-3p	-0.22	-0.05	10
rtPCR - round 2 - dCT	hsa-miR-30a-5p	0.28	-0.08	10
rtPCR - round 2 - dCT	hsa-miR-32-5p	-0.49	-0.6	10
rtPCR - round 2 - dCT	hsa-miR-411-5p	-0.5	-0.65	10
rtPCR - round 2 - dCT	hsa-miR-423-5p	0.16	-0.09	10
rtPCR - round 2 - dCT	hsa-miR-522-3p	0.04	0.12	14
rtPCR - round 2 - dCT	hsa-miR-548y	0.21	0.39	10
